# SOD1-ALS-Browser: a web-utility for investigating the clinical phenotype in *SOD1* amyotrophic lateral sclerosis

**DOI:** 10.1101/2023.03.03.23286719

**Authors:** Thomas P Spargo, Sarah Opie-Martin, Guy P Hunt, Munishikha Kalia, Ahmad Al Khleifat, Simon D Topp, Christopher E Shaw, Ammar Al-Chalabi, Alfredo Iacoangeli

**Author notes:** co-first author (Thomas P Spargo, Sarah Opie-Martin). co-senior author (Ammar Al-Chalabi, Alfredo Iacoangeli).

## Abstract

**Objective:** Variants in the superoxide dismutase (*SOD1*) gene are among the most common genetic causes of amyotrophic lateral sclerosis. Reflecting the wide spectrum of putatively deleterious variants that have been reported to date, it has become clear that *SOD1*-linked ALS presents a highly variable age at symptom onset and disease duration.

**Methods:** Here we describe an open access web-tool for comparative phenotype analysis in ALS: https://sod1-als-browser.rosalind.kcl.ac.uk/. The tool contains a built-in dataset of clinical information from 1,383 people with ALS harbouring a *SOD1* variant resulting in one of 162 unique amino acid sequence alterations, and from a non-*SOD1* comparator ALS cohort of 13,469 individuals. We present two examples of analyses possible with this tool, testing how the ALS phenotype relates to *SOD1* variants which alter amino acid residue hydrophobicity, and distinct variants at the 94^th^ residue of SOD1 which has six variants sampled at the same position.

**Results and conclusions:** The tool provides immediate access to the datasets and enables bespoke analysis of phenotypic trends associated with different gene variants, including the option for users to upload their own datasets for integration with the server data. The tool can be used to study *SOD1*-ALS as well as an analytical framework to study the differences between other user-uploaded ALS groups and our large reference database of *SOD1* and non-*SOD1* ALS. The tool is designed to be useful for clinicians and researchers, including those without programming expertise, and is highly flexible in the analyses that can be conducted.
