## Supplementary tables for "SOD1-ALS-Browser: a web-utility for investigating the clinical phenotype in *SOD1* amyotrophic lateral sclerosis"

### Sheet: Metadata
Table S1. Sample composition by variant including hydrophobicity group assignments
Table S2. Cox Proportional-hazards survival analysis for age of onset across all hydrophobicity groups
Table S3. Cox Proportional-Hazards survival analysis for disease duration across all hydrophobicity groups
Table S4. SOD1 variants reported in gnomAD v2.1.1 that have a recorded protein consequence and their hydrophobicity group assignments

### Sheet: TS1. Variant characteristics
Variant	Hydrophobicity_group	N_records	N_with_ageOnset	N_with_diseaseDuration
K4E	hydrophilic	11	10	11
A5S	intermediate	4	3	3
A5T	intermediate	18	18	14
A5V	intermediate to hydrophobic (excluded from analysis)	312	298	260
C7F	intermediate to hydrophobic	10	10	7
C7G	intermediate	5	5	5
C7S	intermediate	12	12	10
C7W	intermediate	4	4	4
C7Y	intermediate	1	1	1
V8E	hydrophobic to hydrophilic	1	1	1
L9Q	hydrophobic to hydrophilic	7	7	6
L9V	hydrophobic	2	2	0
G11A	intermediate	1	1	1
G11R	intermediate to hydrophilic	2	2	2
G11V	intermediate to hydrophobic	2	2	2
D12Y	hydrophilic to intermediate	3	3	3
G13D	intermediate to hydrophilic	1	1	0
G13R	intermediate to hydrophilic	3	3	2
V15G	hydrophobic to intermediate	5	5	3
V15M	hydrophobic	12	12	12
G17A	intermediate	7	6	5
G17C	intermediate	2	2	2
G17S	intermediate	2	2	1
N20S	hydrophilic to intermediate	11	11	10
F21C	hydrophobic to intermediate	10	10	8
F21V	hydrophobic	1	1	1
E22G	hydrophilic to intermediate	21	21	17
Q23L	hydrophilic to hydrophobic	12	12	11
Q23R	hydrophilic	1	1	0
V32A	hydrophobic to intermediate	3	3	2
W33G	intermediate	1	1	1
G38R	intermediate to hydrophilic	10	10	6
G38V	intermediate to hydrophobic	3	3	3
L39P	hydrophobic to intermediate	1	1	1
L39R	hydrophobic to hydrophilic	1	1	1
L39V	hydrophobic	5	5	4
E41D	hydrophilic	1	1	0
E41G	hydrophilic to intermediate	6	6	5
G42D	intermediate to hydrophilic	25	21	17
G42S	intermediate	21	21	14
H44R	hydrophilic	17	16	15
F46C	hydrophobic to intermediate	2	2	1
F46S	hydrophobic to intermediate	2	2	1
H47R	hydrophilic	19	19	18
V48A	hydrophobic to intermediate	2	2	1
V48F	hydrophobic	1	1	1
H49Q	hydrophilic	2	2	2
H49R	hydrophilic	6	5	6
E50K	hydrophilic	8	8	7
G62R	intermediate to hydrophilic	1	1	1
F65L	hydrophobic	3	3	2
N66S	hydrophilic to intermediate	11	11	4
P67A	intermediate	1	1	1
P67R	intermediate to hydrophilic	1	1	0
P67S	intermediate	3	3	2
L68P	hydrophobic to intermediate	2	2	1
S69P	intermediate	1	1	1
H72Y	hydrophilic to intermediate	2	2	0
G73C	intermediate	1	1	1
G73D	intermediate to hydrophilic	1	1	1
G73S	intermediate	2	2	2
P75S	intermediate	1	1	1
D77V	hydrophilic to hydrophobic	2	2	1
D77Y	hydrophilic to intermediate	5	5	4
H81R	hydrophilic	1	1	1
D84V	hydrophilic to hydrophobic	1	1	1
L85F	hydrophobic	12	12	10
L85V	hydrophobic	4	2	4
G86C	intermediate	1	0	0
G86R	intermediate to hydrophilic	18	17	17
G86S	intermediate	4	3	3
N87K	hydrophilic	1	1	1
N87S	hydrophilic to intermediate	16	14	13
V88A	hydrophobic to intermediate	1	1	1
V88M	hydrophobic	3	3	3
A90V	intermediate to hydrophobic	15	15	11
D91A	hydrophilic to intermediate	83	79	61
D91N	hydrophilic	1	1	1
D91V	hydrophilic to hydrophobic	1	1	1
G94A	intermediate	27	27	26
G94C	intermediate	14	14	9
G94D	intermediate to hydrophilic	15	15	14
G94R	intermediate to hydrophilic	1	1	1
G94S	intermediate	2	2	0
G94V	intermediate to hydrophobic	4	4	2
V95G	hydrophobic to intermediate	1	1	1
A96G	intermediate	1	1	1
A96T	intermediate	3	3	3
V98M	hydrophobic	1	1	1
I100V	hydrophobic	1	1	0
E101G	hydrophilic to intermediate	47	42	32
E101K	hydrophilic	23	23	20
D102G	hydrophilic to intermediate	3	3	3
D102H	hydrophilic	2	2	2
D102N	hydrophilic	5	5	5
D102Y	hydrophilic to intermediate	1	1	1
I105F	hydrophobic	4	4	3
S106L	intermediate to hydrophobic	2	1	2
L107F	hydrophobic	5	5	4
L107P	hydrophobic to intermediate	1	1	1
L107V	hydrophobic	14	14	13
G109R	intermediate to hydrophilic	1	1	1
G109V	intermediate to hydrophobic	2	2	2
D110Y	hydrophilic to intermediate	4	4	4
C112Y	intermediate	4	4	3
I113M	hydrophobic	2	2	2
I113T	hydrophobic to intermediate	3	3	3
I114F	hydrophobic	2	2	2
I114T	hydrophobic to intermediate	120	108	86
G115A	intermediate	1	1	1
R116C	hydrophilic to intermediate	1	1	1
R116G	hydrophilic to intermediate	1	1	1
L118V	hydrophobic	9	9	8
V119L	hydrophobic	4	4	4
V119M	hydrophobic	1	1	1
V120F	hydrophobic	1	1	1
V120L	hydrophobic	3	3	1
H121Q	hydrophilic	3	3	3
E122G	hydrophilic to intermediate	5	5	4
D125G	hydrophilic to intermediate	3	3	3
D126A	hydrophilic to intermediate	1	1	1
D126H	hydrophilic	3	3	1
D126N	hydrophilic	1	1	1
L127S	hydrophobic to intermediate	9	9	9
L127X	NA	2	2	1
G128R	intermediate to hydrophilic	1	1	1
E133G	hydrophilic to intermediate	1	0	1
E133X	NA	1	1	1
E134A	hydrophilic to intermediate	2	2	2
E134K	hydrophilic	2	2	2
E134V	hydrophilic to hydrophobic	1	1	1
S135G	intermediate	1	1	1
S135N	intermediate to hydrophilic	3	3	3
S135T	intermediate	1	1	1
K137X	NA	1	1	1
T138A	intermediate	7	7	4
T138R	intermediate to hydrophilic	2	2	2
G139E	intermediate to hydrophilic	1	1	1
N140D	hydrophilic	4	4	4
N140H	hydrophilic	4	4	3
N140K	hydrophilic	3	3	3
A141G	intermediate	3	3	0
G142A	intermediate	6	6	4
G142E	intermediate to hydrophilic	3	3	2
G142X	NA	2	2	2
L145F	hydrophobic	69	62	48
L145S	hydrophobic to intermediate	7	7	4
A146G	intermediate	3	3	1
A146T	intermediate	6	6	5
C147R	intermediate to hydrophilic	3	3	2
C147X	NA	1	1	1
G148A	intermediate	1	1	0
G148C	intermediate	1	1	1
G148D	intermediate to hydrophilic	4	3	3
G148S	intermediate	2	2	1
V149A	hydrophobic to intermediate	2	2	2
V149G	hydrophobic to intermediate	43	36	25
I150T	hydrophobic to intermediate	5	5	4
I150V	hydrophobic	2	2	2
I152T	hydrophobic to intermediate	2	2	0
A153P	intermediate	1	1	1
A153T	intermediate	1	1	1

### Sheet: TS2. phobicity (Age of onset)
Variable	Factor level	N	coef [robust SE]	Hazard Ratio [95% CI]	Inverse hazard ratio	Z-score	P-value
strata	intermediate	173	-	-	-	-	-
strata	hydrophilic to intermediate	215	-0.188 [0.111]	0.829 [0.666, 1.03]	1.21	-1.68	0.0922
strata	hydrophilic	115	0.03 [0.121]	1.03 [0.814, 1.31]	0.97	0.249	0.803
strata	hydrophilic to hydrophobic	17	0.0371 [0.174]	1.04 [0.737, 1.46]	0.964	0.213	0.831
strata	hydrophobic	152	-0.0434 [0.104]	0.957 [0.782, 1.17]	1.04	-0.419	0.675
strata	hydrophobic to hydrophilic	9	-0.0431 [0.193]	0.958 [0.656, 1.4]	1.04	-0.223	0.823
strata	hydrophobic to intermediate	201	-0.21 [0.107]	0.81 [0.657, 0.999]	1.23	-1.97	0.0493
strata	intermediate to hydrophilic	90	-0.173 [0.141]	0.841 [0.638, 1.11]	1.19	-1.22	0.221
strata	intermediate to hydrophobic	37	0.0946 [0.177]	1.1 [0.778, 1.55]	0.91	0.536	0.592
Sex	Male	524	-	-	-	-	-
Sex	Female	485	-0.0541 [0.0629]	0.947 [0.837, 1.07]	1.06	-0.86	0.39

### Sheet: TS3. phobicity (dis. duration)
Variable	Factor level	N	coef [SE]	Hazard Ratio [95% CI]	Inverse hazard ratio	Z-score	P-value
strata	intermediate	134	-	-	-	-	-
strata	hydrophilic to intermediate	166	-0.908 [0.151]	0.403 [0.3, 0.542]	2.48	-6.03	1.65e-09
strata	hydrophilic	104	-0.752 [0.174]	0.471 [0.335, 0.663]	2.12	-4.32	1.56e-05
strata	hydrophilic to hydrophobic	15	-0.43 [0.297]	0.65 [0.363, 1.16]	1.54	-1.45	0.147
strata	hydrophobic	124	-0.601 [0.161]	0.548 [0.399, 0.752]	1.82	-3.72	0.000197
strata	hydrophobic to hydrophilic	8	1.09 [0.3]	2.97 [1.65, 5.36]	0.34	3.63	0.000282
strata	hydrophobic to intermediate	153	-0.31 [0.148]	0.733 [0.549, 0.98]	1.36	-2.09	0.0362
strata	intermediate to hydrophilic	76	-0.361 [0.165]	0.697 [0.504, 0.963]	1.43	-2.19	0.0287
strata	intermediate to hydrophobic	28	-0.568 [0.251]	0.567 [0.346, 0.927]	1.76	-2.26	0.0236
Sex	Male	414	-	-	-	-	-
Sex	Female	394	-0.356 [0.0855]	0.7 [0.592, 0.828]	1.43	-4.16	3.13e-05
Age of onset	-	808	0.0286 [0.00374]	1.03 [1.02, 1.04]	0.97	7.65	1.94e-14

### Sheet: TS4. Gnomad variants
Chromosome	Position	rsIDs	Reference	Alternate	Source	HGVS.Consequence	Protein.Consequence	Transcript.Consequence	VEP.Annotation	Hydrophobicity_group
21	33032087	rs1297567794	C	T	gnomAD Exomes	p.Ala2Val	p.Ala2Val	c.5C>T	missense_variant	intermediate to hydrophobic
21	33032095	rs121912444	GC	G	gnomAD Exomes	p.Val6CysfsTer4	p.Val6CysfsTer4	c.15delC	frameshift_variant	NA
21	33032095	rs121912444	G	A	gnomAD Exomes	p.Ala5Thr	p.Ala5Thr	c.13G>A	missense_variant	intermediate
21	33032096	rs121912442	C	T	gnomAD Exomes	p.Ala5Val	p.Ala5Val	c.14C>T	missense_variant	intermediate to hydrophobic
21	33032097	rs199766524	C	T	gnomAD Exomes,gnomAD Genomes	p.Ala5Ala	p.Ala5Ala	c.15C>T	splice_region_variant	Synonymous
21	33032101	rs1312702973	T	G	gnomAD Exomes	p.Cys7Gly	p.Cys7Gly	c.19T>G	missense_variant	intermediate
21	33032102	rs121912448	G	A	gnomAD Genomes	p.Cys7Tyr	p.Cys7Tyr	c.20G>A	missense_variant	intermediate
21	33032104	rs1380854315	G	A	gnomAD Exomes	p.Val8Met	p.Val8Met	c.22G>A	missense_variant	hydrophobic
21	33032109	rs772764888	G	A	gnomAD Exomes	p.Leu9Leu	p.Leu9Leu	c.27G>A	synonymous_variant	Synonymous
21	33032116	rs762628133	G	T	gnomAD Exomes	p.Asp12Tyr	p.Asp12Tyr	c.34G>T	missense_variant	hydrophilic to intermediate
21	33032121	rs377178013	C	A	gnomAD Exomes	p.Gly13Gly	p.Gly13Gly	c.39C>A	synonymous_variant	Synonymous
21	33032126	rs1202989817	T	C	gnomAD Exomes	p.Val15Ala	p.Val15Ala	c.44T>C	missense_variant	hydrophobic to intermediate
21	33032127	rs1251222457	G	T	gnomAD Exomes	p.Val15Val	p.Val15Val	c.45G>T	synonymous_variant	Synonymous
21	33032132	rs1200906022	G	C	gnomAD Exomes	p.Gly17Ala	p.Gly17Ala	c.50G>C	missense_variant	intermediate
21	33032134	rs1460554436	A	G	gnomAD Exomes	p.Ile18Val	p.Ile18Val	c.52A>G	missense_variant	hydrophobic
21	33032136	rs1447729350	C	T	gnomAD Genomes	p.Ile18Ile	p.Ile18Ile	c.54C>T	synonymous_variant	Synonymous
21	33032136	rs1447729350	C	A	gnomAD Genomes	p.Ile18Ile	p.Ile18Ile	c.54C>A	synonymous_variant	Synonymous
21	33032139	rs1182088847	C	G	gnomAD Exomes	p.Ile19Met	p.Ile19Met	c.57C>G	missense_variant	hydrophobic
21	33032139	rs1182088847	C	T	gnomAD Exomes	p.Ile19Ile	p.Ile19Ile	c.57C>T	synonymous_variant	Synonymous
21	33032141	rs768029813	A	G	gnomAD Exomes,gnomAD Genomes	p.Asn20Ser	p.Asn20Ser	c.59A>G	missense_variant	hydrophilic to intermediate
21	33032148	rs756458346	G	A	gnomAD Exomes	p.Glu22Glu	p.Glu22Glu	c.66G>A	synonymous_variant	Synonymous
21	33032151	rs1424217272	G	T	gnomAD Exomes	p.Gln23His	p.Gln23His	c.69G>T	missense_variant	hydrophilic
21	33032151	rs1424217272	G	C	gnomAD Exomes	p.Gln23His	p.Gln23His	c.69G>C	missense_variant	hydrophilic
21	33032154	rs1467183070	G	A	gnomAD Exomes	p.Lys24Lys	p.Lys24Lys	c.72G>A	splice_region_variant	Synonymous
21	33036098	rs1314754106	TAAAGG	T	gnomAD Exomes	p.Glu25Ter	p.Glu25Ter	c.73_77delGAAAG	splice_acceptor_variant	hydrophilic to STOP
21	33036107	rs747214897	G	C	gnomAD Exomes	p.Ser26Thr	p.Ser26Thr	c.77G>C	missense_variant	intermediate
21	33036107	rs747214897	G	A	gnomAD Exomes	p.Ser26Asn	p.Ser26Asn	c.77G>A	missense_variant	intermediate to hydrophilic
21	33036111	rs1489004175	T	C	gnomAD Exomes,gnomAD Genomes	p.Asn27Asn	p.Asn27Asn	c.81T>C	synonymous_variant	Synonymous
21	33036114	rs1217375069	A	G	gnomAD Genomes	p.Gly28Gly	p.Gly28Gly	c.84A>G	synonymous_variant	Synonymous
21	33036117	rs145198224	A	G	gnomAD Exomes,gnomAD Genomes	p.Pro29Pro	p.Pro29Pro	c.87A>G	synonymous_variant	Synonymous
21	33036120	rs748040402	G	A	gnomAD Exomes	p.Val30Val	p.Val30Val	c.90G>A	synonymous_variant	Synonymous
21	33036126	rs769715106	G	A	gnomAD Exomes	p.Val32Val	p.Val32Val	c.96G>A	synonymous_variant	Synonymous
21	33036134	rs777560607	G	T	gnomAD Exomes	p.Ser35Ile	p.Ser35Ile	c.104G>T	missense_variant	intermediate to hydrophobic
21	33036144	rs1405534640	A	G	gnomAD Exomes	p.Gly38Gly	p.Gly38Gly	c.114A>G	synonymous_variant	Synonymous
21	33036145	rs121912432	C	G	gnomAD Exomes	p.Leu39Val	p.Leu39Val	c.115C>G	missense_variant	hydrophobic
21	33036154	rs121912433	G	A	gnomAD Exomes	p.Gly42Ser	p.Gly42Ser	c.124G>A	missense_variant	intermediate
21	33036161	rs121912435	A	G	gnomAD Exomes	p.His44Arg	p.His44Arg	c.131A>G	missense_variant	hydrophilic
21	33036168	rs1421563256	C	T	gnomAD Exomes	p.Phe46Phe	p.Phe46Phe	c.138C>T	synonymous_variant	Synonymous
21	33036169	rs748897491	C	G	gnomAD Exomes	p.His47Asp	p.His47Asp	c.139C>G	missense_variant	hydrophilic
21	33036178	rs752237082	G	A	gnomAD Exomes	p.Glu50Lys	p.Glu50Lys	c.148G>A	missense_variant	hydrophilic
21	33036178	rs752237082	GA	G	gnomAD Exomes	p.Glu50GlyfsTer39	p.Glu50GlyfsTer39	c.149delA	frameshift_variant	NA
21	33036180	rs201045805	G	A	gnomAD Exomes	p.Glu50Glu	p.Glu50Glu	c.150G>A	synonymous_variant	Synonymous
21	33036182	rs759149157	T	G	gnomAD Exomes	p.Phe51Cys	p.Phe51Cys	c.152T>G	missense_variant	hydrophobic to intermediate
21	33036189	rs1276917683	T	C	gnomAD Exomes	p.Asp53Asp	p.Asp53Asp	c.159T>C	synonymous_variant	Synonymous
21	33038766	rs1446483921	T	C	gnomAD Exomes	p.Cys58Cys	p.Cys58Cys	c.174T>C	synonymous_variant	Synonymous
21	33038772	rs373888553	T	C	gnomAD Exomes,gnomAD Genomes	p.Ser60Ser	p.Ser60Ser	c.180T>C	synonymous_variant	Synonymous
21	33038774	rs1378635853	C	A	gnomAD Exomes	p.Ala61Glu	p.Ala61Glu	c.182C>A	missense_variant	intermediate to hydrophilic
21	33038787	rs147620646	T	C	gnomAD Exomes,gnomAD Genomes	p.Phe65Phe	p.Phe65Phe	c.195T>C	synonymous_variant	Synonymous
21	33038788	rs1283021712	AATCCTCT	A	gnomAD Exomes	p.Leu68GlufsTer19	p.Leu68GlufsTer19	c.201_207delTCTATCC	frameshift_variant	NA
21	33038791	rs1356474292	C	T	gnomAD Exomes	p.Pro67Ser	p.Pro67Ser	c.199C>T	missense_variant	intermediate
21	33038793	rs770457607	T	C	gnomAD Exomes	p.Pro67Pro	p.Pro67Pro	c.201T>C	synonymous_variant	Synonymous
21	33038798	rs778327622	C	A	gnomAD Exomes	p.Ser69Tyr	p.Ser69Tyr	c.206C>A	missense_variant	intermediate
21	33038798	rs778327622	C	T	gnomAD Exomes	p.Ser69Phe	p.Ser69Phe	c.206C>T	missense_variant	intermediate to hydrophobic
21	33038800	rs1457291290	A	G	gnomAD Exomes	p.Arg70Gly	p.Arg70Gly	c.208A>G	missense_variant	hydrophilic to intermediate
21	33038808	rs368042695	C	T	gnomAD Exomes	p.His72His	p.His72His	c.216C>T	synonymous_variant	Synonymous
21	33038809	rs121912455	G	A	gnomAD Exomes	p.Gly73Ser	p.Gly73Ser	c.217G>A	missense_variant	intermediate
21	33038814	rs1459217491	G	A	gnomAD Exomes	p.Gly74Gly	p.Gly74Gly	c.222G>A	synonymous_variant	Synonymous
21	33038823	rs550738116	T	C	gnomAD Exomes	p.Asp77Asp	p.Asp77Asp	c.231T>C	synonymous_variant	Synonymous
21	33039573	rs121912458	A	G	gnomAD Exomes	p.His81Arg	p.His81Arg	c.242A>G	missense_variant	hydrophilic
21	33039584	rs121912452	T	C	gnomAD Exomes	p.Leu85Leu	p.Leu85Leu	c.253T>C	synonymous_variant	Synonymous
21	33039586	rs1315541036	G	C	gnomAD Exomes	p.Leu85Phe	p.Leu85Phe	c.255G>C	missense_variant	hydrophobic
21	33039586	rs1315541036	G	A	gnomAD Exomes	p.Leu85Leu	p.Leu85Leu	c.255G>A	synonymous_variant	Synonymous
21	33039595	rs749831011	G	T	gnomAD Exomes	p.Val88Val	p.Val88Val	c.264G>T	synonymous_variant	Synonymous
21	33039600	rs1280042397	C	T	gnomAD Exomes	p.Ala90Val	p.Ala90Val	c.269C>T	missense_variant	intermediate to hydrophobic
21	33039602	rs1343616996	G	A	gnomAD Exomes	p.Asp91Asn	p.Asp91Asn	c.271G>A	missense_variant	hydrophilic
21	33039603	rs80265967	A	C	gnomAD Exomes,gnomAD Genomes	p.Asp91Ala	p.Asp91Ala	c.272A>C	missense_variant	hydrophilic to intermediate
21	33039604	rs1256439749	C	G	gnomAD Exomes	p.Asp91Glu	p.Asp91Glu	c.273C>G	missense_variant	hydrophilic
21	33039605	rs1345907062	A	G	gnomAD Exomes	p.Lys92Glu	p.Lys92Glu	c.274A>G	missense_variant	hydrophilic
21	33039609	rs774994509	A	G	gnomAD Exomes,gnomAD Genomes	p.Asp93Gly	p.Asp93Gly	c.278A>G	missense_variant	hydrophilic to intermediate
21	33039610	rs759731506	T	C	gnomAD Exomes	p.Asp93Asp	p.Asp93Asp	c.279T>C	synonymous_variant	Synonymous
21	33039612	rs121912438	G	C	gnomAD Exomes	p.Gly94Ala	p.Gly94Ala	c.281G>C	missense_variant	intermediate
21	33039612	rs121912438	G	A	gnomAD Exomes	p.Gly94Asp	p.Gly94Asp	c.281G>A	missense_variant	intermediate to hydrophilic
21	33039619	rs557930089	C	T	gnomAD Exomes	p.Ala96Ala	p.Ala96Ala	c.288C>T	synonymous_variant	Synonymous
21	33039619	rs557930089	CG	C	gnomAD Exomes	p.Asp97MetfsTer8	p.Asp97MetfsTer8	c.289delG	frameshift_variant	NA
21	33039620	rs121912459	G	A	gnomAD Exomes	p.Asp97Asn	p.Asp97Asn	c.289G>A	missense_variant	hydrophilic
21	33039622	rs111229903	T	A	gnomAD Exomes	p.Asp97Glu	p.Asp97Glu	c.291T>A	missense_variant	hydrophilic
21	33039622	rs111229903	T	C	gnomAD Exomes	p.Asp97Asp	p.Asp97Asp	c.291T>C	synonymous_variant	Synonymous
21	33039628	rs1432013430	T	C	gnomAD Exomes	p.Ser99Ser	p.Ser99Ser	c.297T>C	synonymous_variant	Synonymous
21	33039629	rs760740095	A	G	gnomAD Exomes	p.Ile100Val	p.Ile100Val	c.298A>G	missense_variant	hydrophobic
21	33039640	rs1220006790	T	C	gnomAD Genomes	p.Ser103Ser	p.Ser103Ser	c.309T>C	synonymous_variant	Synonymous
21	33039648	rs1378590183	C	T	gnomAD Exomes	p.Ser106Leu	p.Ser106Leu	c.317C>T	missense_variant	intermediate to hydrophobic
21	33039649	rs763963373	A	T	gnomAD Exomes	p.Ser106Ser	p.Ser106Ser	c.318A>T	synonymous_variant	Synonymous
21	33039657	rs1359299834	G	A	gnomAD Exomes	p.Gly109Glu	p.Gly109Glu	c.326G>A	missense_variant	intermediate to hydrophilic
21	33039659	rs567432143	G	T	gnomAD Exomes,gnomAD Genomes	p.Asp110Tyr	p.Asp110Tyr	c.328G>T	missense_variant	hydrophilic to intermediate
21	33039670	rs1299542356	C	T	gnomAD Exomes	p.Ile113Ile	p.Ile113Ile	c.339C>T	synonymous_variant	Synonymous
21	33039672	rs121912441	T	C	gnomAD Exomes	p.Ile114Thr	p.Ile114Thr	c.341T>C	missense_variant	hydrophobic to intermediate
21	33039673	rs750335577	T	G	gnomAD Exomes	p.Ile114Met	p.Ile114Met	c.342T>G	missense_variant	hydrophobic
21	33039677	rs1301635320	C	T	gnomAD Exomes	p.Arg116Cys	p.Arg116Cys	c.346C>T	missense_variant	hydrophilic to intermediate
21	33039677	rs1301635320	C	G	gnomAD Exomes	p.Arg116Gly	p.Arg116Gly	c.346C>G	missense_variant	hydrophilic to intermediate
21	33039682	rs757951479	A	C	gnomAD Exomes	p.Thr117Thr	p.Thr117Thr	c.351A>C	synonymous_variant	Synonymous
21	33039686	rs1235629842	G	C	gnomAD Exomes	p.Val119Leu	p.Val119Leu	c.355G>C	missense_variant	hydrophobic
21	33040784	rs1457889952	G	C	gnomAD Exomes	p.Val120Leu	p.Val120Leu	c.358G>C	missense_variant	hydrophobic
21	33040786	rs1180155915	C	A	gnomAD Exomes	p.Val120Val	p.Val120Val	c.360C>A	splice_region_variant	Synonymous
21	33040788	rs1410925719	A	G	gnomAD Exomes	p.His121Arg	p.His121Arg	c.362A>G	missense_variant	hydrophilic
21	33040789	rs758204711	T	C	gnomAD Exomes	p.His121His	p.His121His	c.363T>C	synonymous_variant	Synonymous
21	33040804	rs765931024	C	T	gnomAD Exomes	p.Asp126Asp	p.Asp126Asp	c.378C>T	synonymous_variant	Synonymous
21	33040814	rs1464048449	G	A	gnomAD Exomes	p.Gly130Ser	p.Gly130Ser	c.388G>A	missense_variant	intermediate
21	33040816		T	C	gnomAD Exomes	p.Gly130Gly	p.Gly130Gly	c.390T>C	synonymous_variant	Synonymous
21	33040818	rs1169621300	G	A	gnomAD Exomes	p.Gly131Glu	p.Gly131Glu	c.392G>A	missense_variant	intermediate to hydrophilic
21	33040819	rs566007659	A	G	gnomAD Exomes	p.Gly131Gly	p.Gly131Gly	c.393A>G	synonymous_variant	Synonymous
21	33040821	rs1447747586	A	G	gnomAD Exomes,gnomAD Genomes	p.Asn132Ser	p.Asn132Ser	c.395A>G	missense_variant	hydrophilic to intermediate
21	33040830	rs121912451	G	A	gnomAD Exomes	p.Ser135Asn	p.Ser135Asn	c.404G>A	missense_variant	intermediate to hydrophilic
21	33040833	rs781031581	C	T	gnomAD Exomes,gnomAD Genomes	p.Thr136Ile	p.Thr136Ile	c.407C>T	missense_variant	intermediate to hydrophobic
21	33040837	rs1395498224	G	A	gnomAD Exomes	p.Lys137Lys	p.Lys137Lys	c.411G>A	synonymous_variant	Synonymous
21	33040840	rs752378382	A	G	gnomAD Exomes	p.Thr138Thr	p.Thr138Thr	c.414A>G	synonymous_variant	Synonymous
21	33040846	rs1804449	C	T	gnomAD Exomes,gnomAD Genomes	p.Asn140Asn	p.Asn140Asn	c.420C>T	synonymous_variant	Synonymous
21	33040847	rs1217353001	G	A	gnomAD Exomes	p.Ala141Thr	p.Ala141Thr	c.421G>A	missense_variant	intermediate
21	33040849	rs143100660	T	A	gnomAD Exomes,gnomAD Genomes	p.Ala141Ala	p.Ala141Ala	c.423T>A	synonymous_variant	Synonymous
21	33040854	rs1200970313	G	A	gnomAD Exomes	p.Ser143Asn	p.Ser143Asn	c.428G>A	missense_variant	intermediate to hydrophilic
21	33040856	rs746397967	C	T	gnomAD Exomes	p.Arg144Cys	p.Arg144Cys	c.430C>T	missense_variant	hydrophilic to intermediate
21	33040856	rs746397967	C	G	gnomAD Exomes	p.Arg144Gly	p.Arg144Gly	c.430C>G	missense_variant	hydrophilic to intermediate
21	33040861	rs1482760341	G	C	gnomAD Exomes	p.Leu145Phe	p.Leu145Phe	c.435G>C	missense_variant	hydrophobic
21	33040870	rs372540831	T	C	gnomAD Exomes	p.Gly148Gly	p.Gly148Gly	c.444T>C	synonymous_variant	Synonymous
21	33040871	rs567511139	G	A	gnomAD Exomes	p.Val149Ile	p.Val149Ile	c.445G>A	missense_variant	hydrophobic
21	33040872	rs1476760624	T	G	gnomAD Exomes	p.Val149Gly	p.Val149Gly	c.446T>G	missense_variant	hydrophobic to intermediate
21	33040874	rs1169917994	A	G	gnomAD Exomes	p.Ile150Val	p.Ile150Val	c.448A>G	missense_variant	hydrophobic
21	33040875	rs1424014997	T	C	gnomAD Exomes	p.Ile150Thr	p.Ile150Thr	c.449T>C	missense_variant	hydrophobic to intermediate
21	33040882	rs1173749241	C	T	gnomAD Exomes	p.Ile152Ile	p.Ile152Ile	c.456C>T	synonymous_variant	Synonymous
21	33040883	rs747094021	G	A	gnomAD Exomes	p.Ala153Thr	p.Ala153Thr	c.457G>A	missense_variant	intermediate
21	33040885		C	T	gnomAD Exomes	p.Ala153Ala	p.Ala153Ala	c.459C>T	synonymous_variant	Synonymous
21	33040888	rs1465781849	A	G	gnomAD Exomes	p.Gln154Gln	p.Gln154Gln	c.462A>G	synonymous_variant	Synonymous
21	33040890	rs768697100	A	C	gnomAD Exomes	p.Ter155SerextTer6	p.Ter155SerextTer6	c.464A>C	stop_lost	NA
